# Parsing clinical and neurobiological sources of heterogeneity in depression

**DOI:** 10.1101/2022.12.07.22283225

**Authors:** Kayla Hannon, Ty Easley, Wei Zhang, Daphne Lew, Aristeidis Sotiras, Yvette I. Sheline, Andre Marquand, Deanna M. Barch, Janine D. Bijsterbosch

**Author notes:** Corresponding authors: Kayla Hannon, Janine Bijsterbosch.

## Abstract

**Importance:** Patients with depression vary from one-another in their clinical and neurobiological presentation, yet the relationship between clinical and neurobiological sources of variation is poorly understood. Determining sources of heterogeneity in depression is important to gain insights into its diverse and complex neural etiology.

**Objective:** This study aims to determine how clinical and neurobiological sources of variation in depression interact to give rise to population heterogeneity. Specifically, we aimed to test if depression heterogeneity is characterized by subgroups that differ both clinically and neurobiologically and/or whether multiple neurobiological profiles give rise to the same clinical presentation.

**Design:** Clinically dissociated groups were selected to isolate clinical characteristics of depression (symptoms of anhedonia, depressed mood, and somatic disturbance; severity indices of lifetime chronicity and acute impairment; and late onset). Residual neurobiological heterogeneity within each group was assessed using neurobiologically driven clustering.

**Setting:** This study utilizes population-based data from the UK Biobank over multiple imaging sites.

**Participants:** All depressed participants (N=6,121) met one of the three clinical criteria: ICD10 label for depressive episode(s), probable MDD status, one or more recorded depression episodes. Control participants (N=8,565) reported minimal depression scores and no history of depression.

**Exposure:** There are no interventions or exposures in this study.

**Main Outcomes and Measures:** This study used several clinical features, multimodal MRI, and outcome phenotypes.

**Results:** The six clinically dissociated subgroups (total N=1909, n male=771, mean[SD] age=62.64[7.78]; subgroups: 211<n<576) had significantly larger (p<0.005, CI<[-0.260,-0.042]) neurobiological normative deviations than a comparison heterogeneous group (n=4210) and had distinct neurobiological profiles from each other. Imaging driven clustering within each clinically dissociated group identified two stable subtypes within the acute impairment group that differed significantly (p=0.003, CI:[-1.23,-0.345]) in cognitive ability, despite identical clinical profiles.

**Conclusions and Relevance:** The study identified distinct neurobiological profiles related to particular clinical depression features that may explain inconsistencies in the literature and sub-clusters within the acute impairment group with cognitive differences that were only differentiable by neurobiology. Our results provide evidence that multiple neurobiological profiles may give rise to the same clinical presentation, emphasizing the presence of complex interactions between clinical and neurobiological sources of heterogeneity.

**Study type:** Cross-sectional study

**Key Points:** *Question:* How do clinical and neurobiological sources of variation in depression interact to give rise to population heterogeneity?

*Findings:* In this cohort study, we identified statistically significant neurobiological profiles distinct to dissociable clinical features of depression and provide evidence for residual neurobiological heterogeneity after tightly controlling clinical variation, resulting in clusters with statistically significant differences in cognition.

*Meaning:* These results provide insights into the complex etiological relationships between neurobiological and clinical variation in depression and inform future biotype research by highlighting the need to distinguish biotypes both clinically and neurobiologically.
