## Supplementary material for "Parsing clinical and neurobiological sources of heterogeneity in depression": UK Biobank Imaging Feature IDs

### Sheet: Sheet1
UKB ID	Imaging Features (Imaging Derived Phenotypes)
25058	Mean FA in genu of corpus callosum on FA skeleton
25059	Mean FA in body of corpus callosum on FA skeleton
25060	Mean FA in splenium of corpus callosum on FA skeleton
25072	Mean FA in anterior limb of internal capsule on FA skeleton (right)
25073	Mean FA in anterior limb of internal capsule on FA skeleton (left)
25078	Mean FA in anterior corona radiata on FA skeleton (right)
25079	Mean FA in anterior corona radiata on FA skeleton (left)
25080	Mean FA in superior corona radiata on FA skeleton (right)
25081	Mean FA in superior corona radiata on FA skeleton (left)
25082	Mean FA in posterior corona radiata on FA skeleton (right)
25083	Mean FA in posterior corona radiata on FA skeleton (left)
25090	Mean FA in cingulum cingulate gyrus on FA skeleton (right)
25091	Mean FA in cingulum cingulate gyrus on FA skeleton (left)
25092	Mean FA in cingulum hippocampus on FA skeleton (right)
25093	Mean FA in cingulum hippocampus on FA skeleton (left)
25096	Mean FA in superior longitudinal fasciculus on FA skeleton (right)
25097	Mean FA in superior longitudinal fasciculus on FA skeleton (left)
25100	Mean FA in uncinate fasciculus on FA skeleton (right)
25101	Mean FA in uncinate fasciculus on FA skeleton (left)
25781	Total volume of white matter hyperintensities (from T1 and T2_FLAIR images)
25784	Volume of grey matter in Insular Cortex (left)
25785	Volume of grey matter in Insular Cortex (right)
25794	Volume of grey matter in Precentral Gyrus (left)
25795	Volume of grey matter in Precentral Gyrus (right)
25798	Volume of grey matter in Superior Temporal Gyrus, anterior division (left)
25799	Volume of grey matter in Superior Temporal Gyrus, anterior division (right)
25800	Volume of grey matter in Superior Temporal Gyrus, posterior division (left)
25801	Volume of grey matter in Superior Temporal Gyrus, posterior division (right)
25802	Volume of grey matter in Middle Temporal Gyrus, anterior division (left)
25803	Volume of grey matter in Middle Temporal Gyrus, anterior division (right)
25804	Volume of grey matter in Middle Temporal Gyrus, posterior division (left)
25805	Volume of grey matter in Middle Temporal Gyrus, posterior division (right)
25806	Volume of grey matter in Middle Temporal Gyrus, temporooccipital part (left)
25807	Volume of grey matter in Middle Temporal Gyrus, temporooccipital part (right)
25830	Volume of grey matter in Frontal Medial Cortex (left)
25831	Volume of grey matter in Frontal Medial Cortex (right)
25838	Volume of grey matter in Cingulate Gyrus, anterior division (left)
25839	Volume of grey matter in Cingulate Gyrus, anterior division (right)
25840	Volume of grey matter in Cingulate Gyrus, posterior division (left)
25841	Volume of grey matter in Cingulate Gyrus, posterior division (right)
25846	Volume of grey matter in Frontal Orbital Cortex (left)
25847	Volume of grey matter in Frontal Orbital Cortex (right)
25878	Volume of grey matter in Thalamus (left)
25879	Volume of grey matter in Thalamus (right)
25886	Volume of grey matter in Hippocampus (left)
25887	Volume of grey matter in Hippocampus (right)
25888	Volume of grey matter in Amygdala (left)
25889	Volume of grey matter in Amygdala (right)
25890	Volume of grey matter in Ventral Striatum (left)
25891	Volume of grey matter in Ventral Striatum (right)
27177	Mean thickness of entorhinal (left hemisphere)
27178	Mean thickness of fusiform (left hemisphere)
27179	Mean thickness of inferiorparietal (left hemisphere)
27187	Mean thickness of parahippocampal (left hemisphere)
27199	Mean thickness of superiorfrontal (left hemisphere)
27200	Mean thickness of superiorparietal (left hemisphere)
27270	Mean thickness of entorhinal (right hemisphere)
27271	Mean thickness of fusiform (right hemisphere)
27272	Mean thickness of inferiorparietal (right hemisphere)
27280	Mean thickness of parahippocampal (right hemisphere)
27292	Mean thickness of superiorfrontal (right hemisphere)
27293	Mean thickness of superiorparietal (right hemisphere)
25755_8	Amplitude 100 of Default mode network - dorsal
25755_11	Amplitude 100 of Default mode network - ventral
25755_20	Amplitude 100 of Default mode network - POS2
25755_13	Amplitude 100 of Central executive network - right
25755_32	Amplitude 100 of Central executive network - left
25755_16	Amplitude 100 of Salience network - anterior
25755_3	Amplitude 100 of Salience network - posterior
25753_43	Partial 100 netmat edge for DMN dorsal - DMN ventral
25753_160	Partial 100 netmat edge for DMN dorsal - DMN POS2
25753_62	Partial 100 netmat edge for DMN dorsal - CEN right
25753_442	Partial 100 netmat edge for DMN dorsal - CEN left
25753_98	Partial 100 netmat edge for DMN dorsal - SN anterior
25753_17	Partial 100 netmat edge for DMN dorsal - SN posterior
25753_163	Partial 100 netmat edge for DMN ventral - DMN POS2
25753_65	Partial 100 netmat edge for DMN ventral - CEN right
25753_445	Partial 100 netmat edge for DMN ventral - CEN left
25753_101	Partial 100 netmat edge for DMN ventral - SN anterior
25753_38	Partial 100 netmat edge for DMN ventral - SN posterior
25753_165	Partial 100 netmat edge for DMN POS2 - CEN right
25753_454	Partial 100 netmat edge for DMN POS2 - CEN left
25753_168	Partial 100 netmat edge for DMN POS2 - SN anterior
25753_155	Partial 100 netmat edge for DMN POS2 - SN posterior
25753_447	Partial 100 netmat edge for CEN right - CEN left
25753_103	Partial 100 netmat edge for CEN right - SN anterior
25753_57	Partial 100 netmat edge for CEN right - SN posterior
25753_450	Partial 100 netmat edge for CEN left - SN anterior
25753_437	Partial 100 netmat edge for CEN left - SN posterior
25753_93	Partial 100 netmat edge for SN anterior - SN posterior
